# Impact of temporary storage conditions on the viability of *Streptococcus pneumoniae* in saliva

**DOI:** 10.1101/2022.06.27.22276954

**Authors:** Orchid M. Allicock, Anna York, Pari Waghela, Devyn Yolda-Carr, Daniel M. Weinberger, Anne L. Wyllie

## Abstract

Nasopharyngeal swabs are considered the gold standard sample type for the detection of *Streptococcus pneumoniae* carriage, but recent studies have demonstrated the utility of saliva in improving carriage detection in adults. Saliva is generally collected in its raw, unsupplemented state, unlike nasopharyngeal swabs, which are collected into stabilizing transport media. Little data exist regarding the stability of pneumococcus in unsupplemented saliva during transport and laboratory storage. We therefore evaluated the effect of storage conditions on the detection of pneumococcus in saliva samples using strains representing eight pneumococcal serotypes. The bacteria were spiked into raw saliva from asymptomatic individuals, and we assessed sample viability after storage for up to 72 hours at 4°C and room temperature as well as following three freeze-thaw cycles. We observed little decrease in pneumococcal detection following culture-enrichment and qPCR detection of genes *piaB* and *lytA* when compared to testing fresh samples, indicating prolonged viability of pneumococcus in neat saliva samples. This study provides insight into the effect of storage of saliva samples in the laboratory, and the utilization of saliva for pneumococcal carriage detection which can be particularly useful for studies conducted in remote or low resource settings.
