## Supplementary material for "Impact of temporary storage conditions on the viability of *Streptococcus pneumoniae* in saliva": Table S1-3

### Sheet: S1
Table S1 Freeze thaw
Serotype	Concentration (CFU/mL)	Temperature	glycerol	cycle	piaB Ct	lytA Ct
3	1000	-20ºC	No	1	31.71	29.76
3	1000	-20ºC	No	2	45	33.73
3	1000	-20ºC	No	3	45	32.46
3	1000	-20ºC	No	0	29.42	29.79
3	10000	-20ºC	No	1	26.7	25.37
3	10000	-20ºC	No	2	45	34.1
3	10000	-20ºC	No	3	45	34.02
3	10000	-20ºC	No	0	23.15	24.93
4	1000	-20ºC	No	1	27.3	25.58
4	1000	-20ºC	No	2	28.22	26.57
4	1000	-20ºC	No	3	45	30.13
4	1000	-20ºC	No	0	23.01	24.65
4	10000	-20ºC	No	1	23.41	21.9
4	10000	-20ºC	No	2	25.53	23.51
4	10000	-20ºC	No	3	26.03	24.67
4	10000	-20ºC	No	0	18.93	20.6
5	1000	-20ºC	No	1	26.04	23.6
5	1000	-20ºC	No	2	30.16	27.05
5	1000	-20ºC	No	3	26.62	23.47
5	1000	-20ºC	No	0	24.61	24.64
5	10000	-20ºC	No	1	25.38	22.45
5	10000	-20ºC	No	2	35.29	32.75
5	10000	-20ºC	No	3	30.64	27.21
5	10000	-20ºC	No	0	21.8	22.08
11A	10000	-20ºC	No	0	14.96	16.53
11A	10000	-20ºC	No	1	14.86	16.45
11A	10000	-20ºC	No	2	15.54	16.6
11A	10000	-20ºC	No	3	16	17.39
7F	1000	-20ºC	No	0	21.16	22.8
7F	1000	-20ºC	No	1	17.74	21.24
7F	1000	-20ºC	No	2	17.04	20.45
7F	1000	-20ºC	No	3	17.28	20.49
7F	10000	-20ºC	No	0	18.67	20.45
7F	10000	-20ºC	No	1	16.61	19.62
7F	10000	-20ºC	No	2	15.33	18.44
7F	10000	-20ºC	No	3	16.03	18.72
6C	1000	-20ºC	No	0	38.85	36.53
6C	1000	-20ºC	No	1	39.07	33.33
6C	1000	-20ºC	No	2	41.85	37.87
6C	1000	-20ºC	No	3	35.38	33.56
6C	10000	-20ºC	No	0	28.72	34.23
6C	10000	-20ºC	No	1	30.4	35.27
6C	10000	-20ºC	No	2	45	45
6C	10000	-20ºC	No	3	45	45
9V	1000	-20ºC	No	0	20.09	22.62
9V	1000	-20ºC	No	1	21.57	24.6
9V	1000	-20ºC	No	2	20.22	23.25
9V	1000	-20ºC	No	3	25.58	28.89
9V	10000	-20ºC	No	0	21.43	24
9V	10000	-20ºC	No	1	23.33	26.02
9V	10000	-20ºC	No	2	22.74	24.77
9V	10000	-20ºC	No	3	28.03	31.01
19F	1000	-20ºC	No	0	17.79	20.28
19F	1000	-20ºC	No	1	24.52	27.85
19F	1000	-20ºC	No	2	27.5	30.76
19F	1000	-20ºC	No	3	37.26	35.97
19F	10000	-20ºC	No	0	30.56	32.53
19F	10000	-20ºC	No	1	20.7	24.7
19F	10000	-20ºC	No	2	20.19	23.52
19F	10000	-20ºC	No	3	24.41	25.99
11A	1000	-20ºC	No	0	24.83	22.68
11A	1000	-20ºC	No	1	26.08	23.72
11A	1000	-20ºC	No	3	25.48	23.33
3	1000	-80ºC	No	1	28.94	26.8
3	1000	-80ºC	No	2	28.71	27.12
3	1000	-80ºC	No	3	31.6	28.63
3	1000	-80ºC	No	0	29.42	29.79
3	10000	-80ºC	No	1	28.14	26.25
3	10000	-80ºC	No	2	26.67	25.01
3	10000	-80ºC	No	3	27.11	25.59
3	10000	-80ºC	No	0	23.15	24.93
4	1000	-80ºC	No	1	25.23	24.41
4	1000	-80ºC	No	2	24.89	23.4
4	1000	-80ºC	No	3	24.97	23.95
4	1000	-80ºC	No	0	23.01	24.65
4	10000	-80ºC	No	1	23.67	21.09
4	10000	-80ºC	No	2	20.31	19.03
4	10000	-80ºC	No	3	20.81	19.52
4	10000	-80ºC	No	0	18.93	20.6
5	1000	-80ºC	No	1	25.45	23.13
5	1000	-80ºC	No	2	26.87	23.53
5	1000	-80ºC	No	3	27.63	24.86
5	1000	-80ºC	No	0	24.61	24.64
5	10000	-80ºC	No	1	20.46	19.07
5	10000	-80ºC	No	2	24.71	21.74
5	10000	-80ºC	No	3	23.31	20.5
5	10000	-80ºC	No	0	21.8	22.08
11A	10000	-80ºC	No	1	14.92	16.31
11A	10000	-80ºC	No	2	16.14	17.76
11A	10000	-80ºC	No	3	17.43	19.3
11A	10000	-80ºC	No	0	14.86	16.45
7F	1000	-80ºC	No	1	18.23	21.66
7F	1000	-80ºC	No	2	17.73	21.44
7F	1000	-80ºC	No	3	17.91	21.03
7F	1000	-80ºC	No	0	21.16	22.8
7F	10000	-80ºC	No	1	16.49	19.95
7F	10000	-80ºC	No	2	15.39	18.76
7F	10000	-80ºC	No	3	15.64	18.63
7F	10000	-80ºC	No	0	18.67	20.45
6C	1000	-80ºC	No	1	28.3	27.38
6C	1000	-80ºC	No	2	30.18	29.55
6C	1000	-80ºC	No	3	27.14	26.02
6C	1000	-80ºC	No	0	38.85	36.53
6C	10000	-80ºC	No	1	31.18	35.6
6C	10000	-80ºC	No	2	37.16	45
6C	10000	-80ºC	No	3	33.59	32.05
6C	10000	-80ºC	No	0	28.72	34.23
9V	1000	-80ºC	No	1	21.32	23.75
9V	1000	-80ºC	No	2	20.72	23.6
9V	1000	-80ºC	No	3	21.44	24.76
9V	1000	-80ºC	No	0	20.09	22.62
9V	10000	-80ºC	No	1	23.08	25.34
9V	10000	-80ºC	No	2	24.03	27.35
9V	10000	-80ºC	No	3	24.07	27.58
9V	10000	-80ºC	No	0	21.43	24
19F	1000	-80ºC	No	1	19.62	21.82
19F	1000	-80ºC	No	2	20.76	23.69
19F	1000	-80ºC	No	3	20.64	23.25
19F	1000	-80ºC	No	0	17.79	20.28
19F	10000	-80ºC	No	1	33.52	33.96
19F	10000	-80ºC	No	2	30.76	29.96
19F	10000	-80ºC	No	3	29.36	28.64
19F	10000	-80ºC	No	0	30.56	32.53
11A	1000	-80ºC	No	1	25.95	23.71
11A	1000	-80ºC	No	2	26.04	23.79
11A	1000	-80ºC	No	3	27.43	25.25
11A	1000	-80ºC	No	0	24.83	22.68
3	1000	-20ºC	Yes	1	31.71	29.76
3	1000	-20ºC	Yes	1	30.87	26.78
3	1000	-20ºC	Yes	2	28.29	26.8
3	1000	-20ºC	Yes	3	30.72	27.6
3	10000	-20ºC	Yes	1	27.27	25.49
3	10000	-20ºC	Yes	2	26.08	24.43
3	10000	-20ºC	Yes	3	28.71	26.22
4	1000	-20ºC	Yes	1	24.01	22.91
4	1000	-20ºC	Yes	2	24.32	23.21
4	1000	-20ºC	Yes	3	25.45	24.06
4	1000	-20ºC	Yes	0	23.01	24.65
4	10000	-20ºC	Yes	1	21.08	19.61
4	10000	-20ºC	Yes	2	19.38	18.24
4	10000	-20ºC	Yes	3	21.19	19.79
4	10000	-20ºC	Yes	0	18.93	20.6
5	1000	-20ºC	Yes	1	27.71	24.96
5	1000	-20ºC	Yes	2	26.74	24.16
5	1000	-20ºC	Yes	3	27.15	24.23
5	1000	-20ºC	Yes	0	24.61	24.64
5	10000	-20ºC	Yes	1	22.46	19.91
5	10000	-20ºC	Yes	2	23.65	21.15
5	10000	-20ºC	Yes	3	19.85	19.38
5	10000	-20ºC	Yes	0	21.8	22.08
11A	10000	-20ºC	Yes	0	14.96	16.53
11A	10000	-20ºC	Yes	0	14.96	16.53
11A	10000	-20ºC	Yes	1	16.55	17.96
11A	10000	-20ºC	Yes	2	18.14	19.9
11A	10000	-20ºC	Yes	3	20.75	22.41
7F	1000	-20ºC	Yes	0	21.16	22.8
7F	1000	-20ºC	Yes	1	20.13	23.29
7F	1000	-20ºC	Yes	2	21.31	24.69
7F	1000	-20ºC	Yes	3	22.08	25.05
7F	10000	-20ºC	Yes	0	18.67	20.45
7F	10000	-20ºC	Yes	1	17.64	20.87
7F	10000	-20ºC	Yes	2	19.61	22.46
7F	10000	-20ºC	Yes	3	16.37	23.61
6C	1000	-20ºC	Yes	0	38.85	36.53
6C	1000	-20ºC	Yes	1	34.17	31.06
6C	1000	-20ºC	Yes	2	45	38.49
6C	1000	-20ºC	Yes	3	27.53	33.5
6C	10000	-20ºC	Yes	0	28.72	34.23
6C	10000	-20ºC	Yes	1	40.02	40.94
6C	10000	-20ºC	Yes	2	45	45
6C	10000	-20ºC	Yes	3	45	45
9V	1000	-20ºC	Yes	0	20.09	22.62
9V	1000	-20ºC	Yes	1	25.01	27.44
9V	1000	-20ºC	Yes	2	24.38	27.28
9V	1000	-20ºC	Yes	3	27.6	29.32
9V	10000	-20ºC	Yes	0	21.43	24
9V	10000	-20ºC	Yes	1	27.04	29.44
9V	10000	-20ºC	Yes	2	25.99	29.31
9V	10000	-20ºC	Yes	3	37.35	37.18
19F	1000	-20ºC	Yes	0	17.79	20.28
19F	1000	-20ºC	Yes	1	21.71	23.8
19F	1000	-20ºC	Yes	2	25.44	28.27
19F	1000	-20ºC	Yes	3	29.95	28.36
19F	10000	-20ºC	Yes	0	30.56	32.53
19F	10000	-20ºC	Yes	1	25.6	28.14
19F	10000	-20ºC	Yes	2	24.44	27.61
19F	10000	-20ºC	Yes	3	27.85	31.05
11A	1000	-20ºC	Yes	0	24.83	22.68
11A	1000	-20ºC	Yes	1	26.79	23.09
11A	1000	-20ºC	Yes	2	24.46	22.24
11A	1000	-20ºC	Yes	3	23.11	21.09
11A	1000	-20ºC	Yes	2	24.16	22.21
3	1000	-80ºC	Yes	1	29.25	26.67
3	1000	-80ºC	Yes	2	28.17	26.65
3	1000	-80ºC	Yes	3	33.11	27.3
3	1000	-80ºC	Yes	0	29.42	29.79
3	10000	-80ºC	Yes	1	25.63	24.14
3	10000	-80ºC	Yes	2	25.6	24.25
3	10000	-80ºC	Yes	3	29.88	27.07
4	1000	-80ºC	Yes	1	23.96	22.7
4	1000	-80ºC	Yes	2	19.38	19.85
4	1000	-80ºC	Yes	3	23.27	22.1
4	1000	-80ºC	Yes	0	23.01	24.65
4	10000	-80ºC	Yes	1	21.08	19.89
4	10000	-80ºC	Yes	2	18.35	17.26
4	10000	-80ºC	Yes	3	20.57	19.23
4	10000	-80ºC	Yes	0	18.93	20.6
5	1000	-80ºC	Yes	1	29.02	25.15
5	1000	-80ºC	Yes	2	26.6	24.4
5	1000	-80ºC	Yes	3	28.17	24.81
5	1000	-80ºC	Yes	0	24.61	24.64
5	10000	-80ºC	Yes	1	22.75	20.72
5	10000	-80ºC	Yes	2	23.67	21.04
5	10000	-80ºC	Yes	3	22.4	19.96
5	10000	-80ºC	Yes	0	21.8	22.08
11A	10000	-80ºC	Yes	1	14.92	16.23
11A	10000	-80ºC	Yes	2	15.62	17.13
11A	10000	-80ºC	Yes	3	17.67	19.37
11A	10000	-80ºC	Yes	0	14.86	16.45
7F	1000	-80ºC	Yes	1	18.31	21.62
7F	1000	-80ºC	Yes	2	17.18	20.53
7F	1000	-80ºC	Yes	3	17.23	20.13
7F	1000	-80ºC	Yes	0	21.16	22.8
7F	10000	-80ºC	Yes	1	16.25	19.33
7F	10000	-80ºC	Yes	2	15.54	18.63
7F	10000	-80ºC	Yes	3	16.04	18.76
7F	10000	-80ºC	Yes	0	18.67	20.45
6C	1000	-80ºC	Yes	1	28.07	27.09
6C	1000	-80ºC	Yes	2	28.69	27.08
6C	1000	-80ºC	Yes	3	28.87	27.37
6C	1000	-80ºC	Yes	0	38.85	36.53
6C	10000	-80ºC	Yes	1	31.07	33.6
6C	10000	-80ºC	Yes	2	29.9	36.32
6C	10000	-80ºC	Yes	3	31.21	30.95
9V	1000	-80ºC	Yes	1	22.54	25.01
9V	1000	-80ºC	Yes	2	24.71	28.49
9V	1000	-80ºC	Yes	3	22	24.41
9V	1000	-80ºC	Yes	0	20.09	22.62
9V	10000	-80ºC	Yes	1	23.47	25.77
9V	10000	-80ºC	Yes	2	24.05	25.97
9V	10000	-80ºC	Yes	3	21.5	24.23
9V	10000	-80ºC	Yes	0	21.43	24
19F	1000	-80ºC	Yes	1	25.06	27.58
19F	1000	-80ºC	Yes	2	21.8	24.89
19F	1000	-80ºC	Yes	3	19.72	21.91
19F	1000	-80ºC	Yes	0	17.79	20.28
19F	10000	-80ºC	Yes	1	28.99	31.19
19F	10000	-80ºC	Yes	2	32.05	32.53
19F	10000	-80ºC	Yes	3	29.77	28.57
19F	10000	-80ºC	Yes	0	30.56	32.53
11A	1000	-80ºC	Yes	1	24.12	22.02
11A	1000	-80ºC	Yes	2	23.75	21.72
11A	1000	-80ºC	Yes	3	25.78	23.84
11A	1000	-80ºC	Yes	0	24.83	22.68

### Sheet: S2
Table S2 Timecourse
Serotype	Concentration (CFU/mL)	Temperature	Time (Hours)	lytA Ct	piaB Ct
3	1000	4ºC	0	27.02	29.16
3	1000	4ºC	24	27.3	31.18
3	1000	4ºC	48	27.48	35.2
3	1000	4ºC	72	28.37	34.66
3	10000	4ºC	0	23.1	24.52
3	10000	4ºC	24	24.1	25.67
3	10000	4ºC	48	26.05	28.06
3	10000	4ºC	72	24.43	26.18
4	1000	4ºC	0	22.67	24.17
4	1000	4ºC	24	22.97	24.55
4	1000	4ºC	48	23.25	24.93
4	1000	4ºC	72	23.42	25.4
4	10000	4ºC	0	20.94	19.1
4	10000	4ºC	24	19.76	21.38
4	10000	4ºC	48	21.17	22.98
4	10000	4ºC	72	21.19	22.99
5	1000	4ºC	0	19.34	22.98
5	1000	4ºC	24	23.22	26.26
5	1000	4ºC	48	25.3	28.61
5	1000	4ºC	72	23.53	27.04
5	10000	4ºC	0	19.39	22.61
5	10000	4ºC	24	20.26	23.07
5	10000	4ºC	48	20.39	23.38
5	10000	4ºC	72	19.95	23.18
7F	1000	4ºC	0	20.5	22.23
7F	1000	4ºC	24	22.42	23.95
7F	1000	4ºC	48	24.01	26.34
7F	1000	4ºC	72	24.43	26.34
7F	10000	4ºC	0	18.03	18.74
7F	10000	4ºC	24	18.57	20.18
7F	10000	4ºC	48	20.81	23.02
7F	10000	4ºC	72	20.27	22.07
6C	1000	4ºC	24	26.89	27.03
6C	1000	4ºC	48	26.63	26.01
6C	1000	4ºC	72	27.17	26.65
6C	1000	4ºC	0	27.5	26.69
6C	10000	4ºC	24	24.08	22.74
6C	10000	4ºC	48	22.48	21.08
6C	10000	4ºC	72	22.68	21.26
6C	10000	4ºC	0	22.26	20.92
11A	10000	4ºC	24	26.14	23.69
11A	10000	4ºC	48	25.64	23.57
11A	10000	4ºC	72	25.77	23.69
11A	10000	4ºC	0	21.81	20.39
11A	1000	4ºC	0	24.93	22.64
11A	1000	4ºC	24	25.37	23.35
11A	1000	4ºC	48	25.99	23.36
11A	1000	4ºC	72	26.31	24.1
19F	1000	4ºC	0	15.71	15.08
19F	1000	4ºC	24	15.8	17.49
19F	1000	4ºC	48	22.7	24.48
19F	1000	4ºC	72	16.74	17.79
19F	10000	4ºC	0	13.93	15.34
19F	10000	4ºC	24	20.06	21.78
19F	10000	4ºC	48	18.46	20.42
19F	10000	4ºC	72	16	17.3
9V	1000	4ºC	0	14.92	16.39
9V	1000	4ºC	24	16.68	18.07
9V	1000	4ºC	48	17.02	18.6
9V	1000	4ºC	72	17.43	19.16
9V	10000	4ºC	0	15.65	17.08
9V	10000	4ºC	24	17.23	18.67
9V	10000	4ºC	48	17.91	19.97
9V	10000	4ºC	72	19.14	20.56
3	1000	RT	24	27.32	29.2
3	1000	RT	48	29.23	37.67
3	1000	RT	72	29.9	38.56
3	1000	RT	0	27.02	29.16
3	10000	RT	24	23.35	24.68
3	10000	RT	48	28.27	30.52
3	10000	RT	72	30.49	35.81
3	10000	RT	0	23.1	24.52
4	1000	RT	24	22.15	23.53
4	1000	RT	48	23.56	25.2
4	1000	RT	72	26.18	27.79
4	1000	RT	0	22.67	24.17
4	10000	RT	24	22.22	20.26
4	10000	RT	48	21.49	23.28
4	10000	RT	72	23.24	24.98
4	10000	RT	0	20.94	19.1
5	1000	RT	24	23.51	27.1
5	1000	RT	48	27.25	30.4
5	1000	RT	72	28.51	32.58
5	1000	RT	0	19.34	22.98
5	10000	RT	24	20.83	24.25
5	10000	RT	48	24.46	27.7
5	10000	RT	72	25.35	28.7
5	10000	RT	0	19.39	22.61
7F	1000	RT	24	21.43	23.22
7F	1000	RT	48	23.49	24.95
7F	1000	RT	72	22.96	24.57
7F	1000	RT	0	20.5	22.23
7F	10000	RT	24	18.3	19.72
7F	10000	RT	48	19.57	21.5
7F	10000	RT	72	19.25	21.01
7F	10000	RT	0	18.03	18.74
6C	1000	RT	0	27.5	26.69
6C	1000	RT	24	22.88	21.62
6C	1000	RT	48	22.4	21.05
6C	1000	RT	72	22.51	21.18
6C	10000	RT	0	22.26	20.92
6C	10000	RT	24	17.26	15.9
6C	10000	RT	48	17.56	16.06
6C	10000	RT	72	17.77	16.42
11A	10000	RT	0	21.81	20.39
11A	10000	RT	24	26.14	24.04
11A	10000	RT	48	28.39	26.65
11A	10000	RT	72	24.79	22.43
11A	1000	RT	24	24.85	22.64
11A	1000	RT	48	24.52	22.11
11A	1000	RT	72	26.58	24.3
11A	1000	RT	0	24.93	22.64
19F	1000	RT	24	15.77	16.79
19F	1000	RT	48	15.52	17.09
19F	1000	RT	72	22.39	24.5
19F	1000	RT	0	15.71	15.08
19F	10000	RT	24	15.47	15.28
19F	10000	RT	48	29.55	30.9
19F	10000	RT	72	17.02	18.18
19F	10000	RT	0	13.93	15.34
9V	1000	RT	24	16.97	16.85
9V	1000	RT	48	16.34	16.38
9V	1000	RT	72	15.11	15.15
9V	1000	RT	0	14.92	16.39
9V	10000	RT	24	15.02	16.57
9V	10000	RT	48	12.55	14.05
9V	10000	RT	72	21.66	23.38
9V	10000	RT	0	15.65	17.08

### Sheet: S3 both
Experiment	Patient	Glycerol?	Temperature	Cycle/hours	lytA	piaB
Freeze/Thaw	P1	no	-	0	23.71	33.04
Freeze/Thaw	P1	no	-20ºC	1	34.15	34.75
Freeze/Thaw	P1	yes	-20ºC	1	27.06	28.07
Freeze/Thaw	P1	no	-80ºC	1	26.2	27.81
Freeze/Thaw	P1	yes	-80ºC	1	27.59	28.44
Freeze/Thaw	P1	no	-20ºC	2	30.15	31.14
Freeze/Thaw	P1	yes	-20ºC	2	29.67	30.35
Freeze/Thaw	P1	no	-80ºC	2	26.97	28.22
Freeze/Thaw	P1	yes	-80ºC	2	24.72	27.07
Freeze/Thaw	P1	no	-20ºC	3	26	27.89
Freeze/Thaw	P1	yes	-20ºC	3	27.87	29.41
Freeze/Thaw	P1	no	-80ºC	3	27.23	28.99
Freeze/Thaw	P1	yes	-80ºC	3	22.26	23.78
Freeze/Thaw	P2	no	-	0	17.08	19.65
Freeze/Thaw	P2	no	-20ºC	1	18.13	20.42
Freeze/Thaw	P2	yes	-20ºC	1	14.97	17.34
Freeze/Thaw	P2	no	-80ºC	1	17.77	20.19
Freeze/Thaw	P2	yes	-80ºC	1	16.11	19.02
Freeze/Thaw	P2	no	-20ºC	2	19.07	21.8
Freeze/Thaw	P2	yes	-20ºC	2	21.51	24.46
Freeze/Thaw	P2	no	-80ºC	2	17.38	20.18
Freeze/Thaw	P2	yes	-80ºC	2	16.62	19.31
Freeze/Thaw	P2	no	-20ºC	3	14.95	17.43
Freeze/Thaw	P2	yes	-20ºC	3	18.79	21.48
Freeze/Thaw	P2	no	-80ºC	3	15.4	18.06
Freeze/Thaw	P2	yes	-80ºC	3	17.15	19.92
Freeze/Thaw	P3	no	-	0	23.67	36.99
Freeze/Thaw	P3	no	-20ºC	1	27.26	33.34
Freeze/Thaw	P3	yes	-20ºC	1	25.22	34.43
Freeze/Thaw	P3	no	-80ºC	1	23.4	38.91
Freeze/Thaw	P3	yes	-80ºC	1	23.09
Freeze/Thaw	P3	no	-20ºC	2	24.42
Freeze/Thaw	P3	yes	-20ºC	2	27.37
Freeze/Thaw	P3	no	-80ºC	2	24.81
Freeze/Thaw	P3	yes	-80ºC	2	24.68
Freeze/Thaw	P3	no	-20ºC	3	24.52
Freeze/Thaw	P3	yes	-20ºC	3	26.21
Freeze/Thaw	P3	no	-80ºC	3	23.08
Freeze/Thaw	P3	yes	-80ºC	3	23.36
Timecourse	P1	NA	-	0 hours	23.71	33.04
Timecourse	P1	NA	RT	24 hours	23.2	39.17
Timecourse	P1	NA	4ºC	24 hours	24.35	29.85
Timecourse	P1	NA	RT	48 hours	22.02	35.9
Timecourse	P1	NA	4ºC	48 hours	26.6	31.43
Timecourse	P1	NA	RT	72 hours	25.4	36.2
Timecourse	P1	NA	4ºC	72 hours	25.2	31.31
Timecourse	P2	NA	-	0 hours		19.65
Timecourse	P2	NA	RT	24 hours	16.34	19.23
Timecourse	P2	NA	4ºC	24 hours	15.93	18.81
Timecourse	P2	NA	RT	48 hours	19.68	20
Timecourse	P2	NA	4ºC	48 hours	19.67	18.61
Timecourse	P2	NA	RT	72 hours	16.44	19.31
Timecourse	P2	NA	4ºC	72 hours	15.15	17.67
Timecourse	P3	NA	-	0 hours	23.67	36.99
Timecourse	P3	NA	RT	24 hours	23.68
Timecourse	P3	NA	4ºC	24 hours	18.29	21.01
Timecourse	P3	NA	RT	48 hours	20.53	23.21
Timecourse	P3	NA	4ºC	48 hours	24.49	38.42
Timecourse	P3	NA	RT	72 hours	25.97	38.07
Timecourse	P3	NA	4ºC	72 hours	23.51
